# Large-scale analysis demonstrates the influence of CYP2C19 genotype on specific SSRI side effects

**DOI:** 10.1101/2024.12.20.24319269

**Authors:** Chris Eijsbouts, Yunxuan Jiang, James Ashenhurst, Julie M. Granka, 23andMe Research Team, Steven Pitts, Adam Auton, Noura S. Abul-Husn, Alison Chubb, R. Ryanne Wu

**Affiliations:** 23andMe, Inc., 223 N. Mathilda Ave., Sunnyvale, CA 94086

**Author notes:** Corresponding authors: Chris Eijsbouts, PhD, R. Ryanne Wu, MD.

## Abstract

The majority of individuals receiving treatment for major depressive disorder (MDD) do not achieve remission from the first medication they try, and over 80% subsequently discontinue pharmacotherapy or switch to a different medication. SSRI discontinuation due to side effects is common.

We evaluated the effect of CYP2C19 genotype on SSRI response using self-reported data from 114,627 direct-to-consumer genetics research participants who were prescribed an SSRI primarily metabolized by CYP2C19 (citalopram, escitalopram, or sertraline).

Among participants taking citalopram or escitalopram, slower metabolizers experienced side effects significantly more often than faster metabolizers (OR=1.04 per grade, from 0 for poor metabolizers to 5 for ultrarapid metabolizers, 95%CI=[1.02-1.06] and OR=1.05 per grade, 95%CI=[1.02-1.07]) and were more likely to discontinue treatment due to side effects (OR=1.05, 95%CI=[1.03-1.08], e.g. 29.7% of poor vs. 21.6% of ultrarapid metabolizers, and OR=1.07, 95%CI=[1.04-1.11], e.g. 25.7% vs. 20.2%). Slower metabolizers taking escitalopram were more likely to suffer from sleep problems and sexual problems than faster metabolizers. Slower metabolizers taking sertraline reported tremor more often than faster metabolizers.

Overall, we find substantial differences in side effect risk between individuals with different CYP2C19 genotypes in a large sample, supporting the notion that individuals seeking treatment for MDD may benefit from preemptive pharmacogenetic testing and genotype-guided dosing recommendations to minimize side effects and reduce discontinuations.
