## Supplementary Tables for "Large-scale analysis demonstrates the influence of CYP2C19 genotype on specific SSRI side effects"

### Sheet: Table S1
Table S1: Side effect and discontinuation rates, stratified by genetic ancestry group and sex.
SSRI	Group	Response	N	N_Group	Proportion (%)	SE	CI_lower	CI_upper
escitalopram	All	anxiety	6810	56551	12	0.1	11.8	12.3
escitalopram	All	sleep problems	8964	56551	15.9	0.2	15.6	16.2
escitalopram	All	emotional numbness	9784	56551	17.3	0.2	17	17.6
escitalopram	All	sexual problems	12657	56551	22.4	0.2	22	22.7
escitalopram	All	GI problems	5491	56551	9.7	0.1	9.5	10
escitalopram	All	tremor	1794	56551	3.2	0.1	3	3.3
escitalopram	All	weight gain	10292	56551	18.2	0.2	17.9	18.5
escitalopram	All	any side effects	24019	56551	42.5	0.2	42.1	42.9
escitalopram	All	stopped due to side effects	12675	56551	22.4	0.2	22.1	22.8
escitalopram	All	stopped due to lack of efficacy	18044	56551	31.9	0.2	31.5	32.3
escitalopram	All	symptom improvement	33230	56551	58.8	0.2	58.4	59.2
citalopram	All	anxiety	3677	31625	11.6	0.2	11.3	12
citalopram	All	sleep problems	4535	31625	14.3	0.2	14	14.7
citalopram	All	emotional numbness	4793	31625	15.2	0.2	14.8	15.6
citalopram	All	sexual problems	6182	31625	19.5	0.2	19.1	20
citalopram	All	GI problems	2850	31625	9	0.2	8.7	9.3
citalopram	All	tremor	1041	31625	3.3	0.1	3.1	3.5
citalopram	All	weight gain	5175	31625	16.4	0.2	16	16.8
citalopram	All	any side effects	11947	31625	37.8	0.3	37.2	38.3
citalopram	All	stopped due to side effects	7310	31625	23.1	0.2	22.7	23.6
citalopram	All	stopped due to lack of efficacy	12293	31625	38.9	0.3	38.3	39.4
citalopram	All	symptom improvement	17656	31625	55.8	0.3	55.3	56.4
sertraline	All	anxiety	8702	67046	13	0.1	12.7	13.2
sertraline	All	sleep problems	11288	67046	16.8	0.1	16.6	17.1
sertraline	All	emotional numbness	12902	67046	19.2	0.2	18.9	19.5
sertraline	All	sexual problems	14713	67046	21.9	0.2	21.6	22.3
sertraline	All	GI problems	7580	67046	11.3	0.1	11.1	11.5
sertraline	All	tremor	2643	67046	3.9	0.1	3.8	4.1
sertraline	All	weight gain	11826	67046	17.6	0.1	17.4	17.9
sertraline	All	any side effects	29942	67046	44.7	0.2	44.3	45
sertraline	All	stopped due to side effects	15762	67046	23.5	0.2	23.2	23.8
sertraline	All	stopped due to lack of efficacy	20054	67046	29.9	0.2	29.6	30.3
sertraline	All	symptom improvement	40340	67046	60.2	0.2	59.8	60.5
escitalopram	African American	anxiety	230	1500	15.3	0.9	13.5	17.2
escitalopram	African American	sleep problems	291	1500	19.4	1	17.4	21.4
escitalopram	African American	emotional numbness	278	1500	18.5	1	16.6	20.5
escitalopram	African American	sexual problems	300	1500	20	1	18	22
escitalopram	African American	GI problems	143	1500	9.5	0.8	8	11
escitalopram	African American	tremor	75	1500	5	0.6	3.9	6.1
escitalopram	African American	weight gain	234	1500	15.6	0.9	13.8	17.4
escitalopram	African American	any side effects	640	1500	42.7	1.3	40.2	45.2
escitalopram	African American	stopped due to side effects	337	1500	22.5	1.1	20.4	24.6
escitalopram	African American	stopped due to lack of efficacy	499	1500	33.3	1.2	30.9	35.7
escitalopram	African American	symptom improvement	793	1500	52.9	1.3	50.3	55.4
escitalopram	East Asian	anxiety	84	551	15.2	1.5	12.2	18.2
escitalopram	East Asian	sleep problems	130	551	23.6	1.8	20	27.1
escitalopram	East Asian	emotional numbness	113	551	20.5	1.7	17.1	23.9
escitalopram	East Asian	sexual problems	119	551	21.6	1.8	18.2	25
escitalopram	East Asian	GI problems	72	551	13.1	1.4	10.3	15.9
escitalopram	East Asian	tremor	22	551	4	0.8	2.4	5.6
escitalopram	East Asian	weight gain	100	551	18.1	1.6	14.9	21.4
escitalopram	East Asian	any side effects	275	551	49.9	2.1	45.7	54.1
escitalopram	East Asian	stopped due to side effects	133	551	24.1	1.8	20.6	27.7
escitalopram	East Asian	stopped due to lack of efficacy	168	551	30.5	2	26.6	34.3
escitalopram	East Asian	symptom improvement	319	551	57.9	2.1	53.8	62
escitalopram	European	anxiety	5207	45795	11.4	0.1	11.1	11.7
escitalopram	European	sleep problems	6903	45795	15.1	0.2	14.7	15.4
escitalopram	European	emotional numbness	7642	45795	16.7	0.2	16.3	17
escitalopram	European	sexual problems	10129	45795	22.1	0.2	21.7	22.5
escitalopram	European	GI problems	4273	45795	9.3	0.1	9.1	9.6
escitalopram	European	tremor	1357	45795	3	0.1	2.8	3.1
escitalopram	European	weight gain	8262	45795	18	0.2	17.7	18.4
escitalopram	European	any side effects	18965	45795	41.4	0.2	41	41.9
escitalopram	European	stopped due to side effects	10128	45795	22.1	0.2	21.7	22.5
escitalopram	European	stopped due to lack of efficacy	14586	45795	31.9	0.2	31.4	32.3
escitalopram	European	symptom improvement	27133	45795	59.2	0.2	58.8	59.7
escitalopram	Latine	anxiety	992	6456	15.4	0.4	14.5	16.2
escitalopram	Latine	sleep problems	1225	6456	19	0.5	18	19.9
escitalopram	Latine	emotional numbness	1301	6456	20.2	0.5	19.2	21.1
escitalopram	Latine	sexual problems	1550	6456	24	0.5	23	25.1
escitalopram	Latine	GI problems	753	6456	11.7	0.4	10.9	12.4
escitalopram	Latine	tremor	250	6456	3.9	0.2	3.4	4.3
escitalopram	Latine	weight gain	1250	6456	19.4	0.5	18.4	20.3
escitalopram	Latine	any side effects	3047	6456	47.2	0.6	46	48.4
escitalopram	Latine	stopped due to side effects	1550	6456	24	0.5	23	25.1
escitalopram	Latine	stopped due to lack of efficacy	2082	6456	32.2	0.6	31.1	33.4
escitalopram	Latine	symptom improvement	3635	6456	56.3	0.6	55.1	57.5
escitalopram	Middle Eastern	anxiety	14	132	10.6	2.7	5.4	15.9
escitalopram	Middle Eastern	sleep problems	16	132	12.1	2.8	6.6	17.7
escitalopram	Middle Eastern	emotional numbness	31	132	23.5	3.7	16.3	30.7
escitalopram	Middle Eastern	sexual problems	38	132	28.8	3.9	21.1	36.5
escitalopram	Middle Eastern	GI problems	16	132	12.1	2.8	6.6	17.7
escitalopram	Middle Eastern	tremor	6	132	4.5	1.8	1	8.1
escitalopram	Middle Eastern	weight gain	29	132	22	3.6	14.9	29
escitalopram	Middle Eastern	any side effects	66	132	50	4.4	41.5	58.5
escitalopram	Middle Eastern	stopped due to side effects	33	132	25	3.8	17.6	32.4
escitalopram	Middle Eastern	stopped due to lack of efficacy	36	132	27.3	3.9	19.7	34.9
escitalopram	Middle Eastern	symptom improvement	82	132	62.1	4.2	53.8	70.4
escitalopram	Admixed	anxiety	266	1984	13.4	0.8	11.9	14.9
escitalopram	Admixed	sleep problems	371	1984	18.7	0.9	17	20.4
escitalopram	Admixed	emotional numbness	389	1984	19.6	0.9	17.9	21.4
escitalopram	Admixed	sexual problems	489	1984	24.6	1	22.8	26.5
escitalopram	Admixed	GI problems	219	1984	11	0.7	9.7	12.4
escitalopram	Admixed	tremor	78	1984	3.9	0.4	3.1	4.8
escitalopram	Admixed	weight gain	383	1984	19.3	0.9	17.6	21
escitalopram	Admixed	any side effects	953	1984	48	1.1	45.8	50.2
escitalopram	Admixed	stopped due to side effects	462	1984	23.3	0.9	21.4	25.1
escitalopram	Admixed	stopped due to lack of efficacy	622	1984	31.4	1	29.3	33.4
escitalopram	Admixed	symptom improvement	1188	1984	59.9	1.1	57.7	62
escitalopram	South Asian	anxiety	17	133	12.8	2.9	7.1	18.5
escitalopram	South Asian	sleep problems	28	133	21.1	3.5	14.1	28
escitalopram	South Asian	emotional numbness	30	133	22.6	3.6	15.5	29.7
escitalopram	South Asian	sexual problems	32	133	24.1	3.7	16.8	31.3
escitalopram	South Asian	GI problems	15	133	11.3	2.7	5.9	16.7
escitalopram	South Asian	tremor	6	133	4.5	1.8	1	8
escitalopram	South Asian	weight gain	34	133	25.6	3.8	18.2	33
escitalopram	South Asian	any side effects	73	133	54.9	4.3	46.4	63.3
escitalopram	South Asian	stopped due to side effects	32	133	24.1	3.7	16.8	31.3
escitalopram	South Asian	stopped due to lack of efficacy	51	133	38.3	4.2	30.1	46.6
escitalopram	South Asian	symptom improvement	80	133	60.2	4.2	51.8	68.5
citalopram	African American	anxiety	104	686	15.2	1.4	12.5	17.8
citalopram	African American	sleep problems	121	686	17.6	1.5	14.8	20.5
citalopram	African American	emotional numbness	125	686	18.2	1.5	15.3	21.1
citalopram	African American	sexual problems	115	686	16.8	1.4	14	19.6
citalopram	African American	GI problems	60	686	8.7	1.1	6.6	10.9
citalopram	African American	tremor	36	686	5.2	0.9	3.6	6.9
citalopram	African American	weight gain	108	686	15.7	1.4	13	18.5
citalopram	African American	any side effects	278	686	40.5	1.9	36.9	44.2
citalopram	African American	stopped due to side effects	153	686	22.3	1.6	19.2	25.4
citalopram	African American	stopped due to lack of efficacy	288	686	42	1.9	38.3	45.7
citalopram	African American	symptom improvement	320	686	46.6	1.9	42.9	50.4
citalopram	East Asian	anxiety	22	191	11.5	2.3	7	16
citalopram	East Asian	sleep problems	33	191	17.3	2.7	11.9	22.6
citalopram	East Asian	emotional numbness	42	191	22	3	16.1	27.9
citalopram	East Asian	sexual problems	41	191	21.5	3	15.6	27.3
citalopram	East Asian	GI problems	18	191	9.4	2.1	5.3	13.6
citalopram	East Asian	tremor	6	191	3.1	1.3	0.7	5.6
citalopram	East Asian	weight gain	28	191	14.7	2.6	9.6	19.7
citalopram	East Asian	any side effects	89	191	46.6	3.6	39.5	53.7
citalopram	East Asian	stopped due to side effects	51	191	26.7	3.2	20.4	33
citalopram	East Asian	stopped due to lack of efficacy	71	191	37.2	3.5	30.3	44
citalopram	East Asian	symptom improvement	101	191	52.9	3.6	45.8	60
citalopram	European	anxiety	2981	26613	11.2	0.2	10.8	11.6
citalopram	European	sleep problems	3685	26613	13.8	0.2	13.4	14.3
citalopram	European	emotional numbness	3896	26613	14.6	0.2	14.2	15.1
citalopram	European	sexual problems	5146	26613	19.3	0.2	18.9	19.8
citalopram	European	GI problems	2323	26613	8.7	0.2	8.4	9.1
citalopram	European	tremor	809	26613	3	0.1	2.8	3.2
citalopram	European	weight gain	4318	26613	16.2	0.2	15.8	16.7
citalopram	European	any side effects	9847	26613	37	0.3	36.4	37.6
citalopram	European	stopped due to side effects	6059	26613	22.8	0.3	22.3	23.3
citalopram	European	stopped due to lack of efficacy	10267	26613	38.6	0.3	38	39.2
citalopram	European	symptom improvement	15068	26613	56.6	0.3	56	57.2
citalopram	Latine	anxiety	437	3116	14	0.6	12.8	15.2
citalopram	Latine	sleep problems	529	3116	17	0.7	15.7	18.3
citalopram	Latine	emotional numbness	558	3116	17.9	0.7	16.6	19.3
citalopram	Latine	sexual problems	659	3116	21.1	0.7	19.7	22.6
citalopram	Latine	GI problems	321	3116	10.3	0.5	9.2	11.4
citalopram	Latine	tremor	154	3116	4.9	0.4	4.2	5.7
citalopram	Latine	weight gain	553	3116	17.7	0.7	16.4	19.1
citalopram	Latine	any side effects	1290	3116	41.4	0.9	39.7	43.1
citalopram	Latine	stopped due to side effects	785	3116	25.2	0.8	23.7	26.7
citalopram	Latine	stopped due to lack of efficacy	1272	3116	40.8	0.9	39.1	42.5
citalopram	Latine	symptom improvement	1612	3116	51.7	0.9	50	53.5
citalopram	Middle Eastern	sleep problems	7	43	16.3	5.6	5.2	27.3
citalopram	Middle Eastern	emotional numbness	7	43	16.3	5.6	5.2	27.3
citalopram	Middle Eastern	sexual problems	9	43	20.9	6.2	8.8	33.1
citalopram	Middle Eastern	any side effects	16	43	37.2	7.4	22.8	51.7
citalopram	Middle Eastern	stopped due to lack of efficacy	10	43	23.3	6.4	10.6	35.9
citalopram	Middle Eastern	symptom improvement	29	43	67.4	7.1	53.4	81.4
citalopram	Admixed	anxiety	118	928	12.7	1.1	10.6	14.9
citalopram	Admixed	sleep problems	153	928	16.5	1.2	14.1	18.9
citalopram	Admixed	emotional numbness	158	928	17	1.2	14.6	19.4
citalopram	Admixed	sexual problems	199	928	21.4	1.3	18.8	24.1
citalopram	Admixed	GI problems	117	928	12.6	1.1	10.5	14.7
citalopram	Admixed	tremor	35	928	3.8	0.6	2.5	5
citalopram	Admixed	weight gain	154	928	16.6	1.2	14.2	19
citalopram	Admixed	any side effects	405	928	43.6	1.6	40.5	46.8
citalopram	Admixed	stopped due to side effects	244	928	26.3	1.4	23.5	29.1
citalopram	Admixed	stopped due to lack of efficacy	361	928	38.9	1.6	35.8	42
citalopram	Admixed	symptom improvement	503	928	54.2	1.6	51	57.4
citalopram	South Asian	anxiety	11	48	22.9	6.1	11	34.8
citalopram	South Asian	sleep problems	7	48	14.6	5.1	4.6	24.6
citalopram	South Asian	emotional numbness	7	48	14.6	5.1	4.6	24.6
citalopram	South Asian	sexual problems	13	48	27.1	6.4	14.5	39.7
citalopram	South Asian	GI problems	6	48	12.5	4.8	3.1	21.9
citalopram	South Asian	weight gain	9	48	18.8	5.6	7.7	29.8
citalopram	South Asian	any side effects	22	48	45.8	7.2	31.7	59.9
citalopram	South Asian	stopped due to side effects	13	48	27.1	6.4	14.5	39.7
citalopram	South Asian	stopped due to lack of efficacy	24	48	50	7.2	35.9	64.1
citalopram	South Asian	symptom improvement	23	48	47.9	7.2	33.8	62
sertraline	African American	anxiety	300	1924	15.6	0.8	14	17.2
sertraline	African American	sleep problems	381	1924	19.8	0.9	18	21.6
sertraline	African American	emotional numbness	423	1924	22	0.9	20.1	23.8
sertraline	African American	sexual problems	366	1924	19	0.9	17.3	20.8
sertraline	African American	GI problems	240	1924	12.5	0.8	11	14
sertraline	African American	tremor	123	1924	6.4	0.6	5.3	7.5
sertraline	African American	weight gain	294	1924	15.3	0.8	13.7	16.9
sertraline	African American	any side effects	908	1924	47.2	1.1	45	49.4
sertraline	African American	stopped due to side effects	446	1924	23.2	1	21.3	25.1
sertraline	African American	stopped due to lack of efficacy	580	1924	30.1	1	28.1	32.2
sertraline	African American	symptom improvement	1017	1924	52.9	1.1	50.6	55.1
sertraline	East Asian	anxiety	101	650	15.5	1.4	12.8	18.3
sertraline	East Asian	sleep problems	152	650	23.4	1.7	20.1	26.6
sertraline	East Asian	emotional numbness	163	650	25.1	1.7	21.7	28.4
sertraline	East Asian	sexual problems	146	650	22.5	1.6	19.3	25.7
sertraline	East Asian	GI problems	98	650	15.1	1.4	12.3	17.8
sertraline	East Asian	tremor	39	650	6	0.9	4.2	7.8
sertraline	East Asian	weight gain	103	650	15.8	1.4	13	18.7
sertraline	East Asian	any side effects	347	650	53.4	2	49.5	57.2
sertraline	East Asian	stopped due to side effects	156	650	24	1.7	20.7	27.3
sertraline	East Asian	stopped due to lack of efficacy	178	650	27.4	1.7	24	30.8
sertraline	East Asian	symptom improvement	392	650	60.3	1.9	56.5	64.1
sertraline	European	anxiety	6666	54054	12.3	0.1	12.1	12.6
sertraline	European	sleep problems	8650	54054	16	0.2	15.7	16.3
sertraline	European	emotional numbness	10038	54054	18.6	0.2	18.2	18.9
sertraline	European	sexual problems	11772	54054	21.8	0.2	21.4	22.1
sertraline	European	GI problems	5849	54054	10.8	0.1	10.6	11.1
sertraline	European	tremor	1948	54054	3.6	0.1	3.4	3.8
sertraline	European	weight gain	9495	54054	17.6	0.2	17.2	17.9
sertraline	European	any side effects	23598	54054	43.7	0.2	43.2	44.1
sertraline	European	stopped due to side effects	12591	54054	23.3	0.2	22.9	23.6
sertraline	European	stopped due to lack of efficacy	16184	54054	29.9	0.2	29.6	30.3
sertraline	European	symptom improvement	32922	54054	60.9	0.2	60.5	61.3
sertraline	Latine	anxiety	1248	7860	15.9	0.4	15.1	16.7
sertraline	Latine	sleep problems	1609	7860	20.5	0.5	19.6	21.4
sertraline	Latine	emotional numbness	1730	7860	22	0.5	21.1	22.9
sertraline	Latine	sexual problems	1805	7860	23	0.5	22	23.9
sertraline	Latine	GI problems	1051	7860	13.4	0.4	12.6	14.1
sertraline	Latine	tremor	393	7860	5	0.2	4.5	5.5
sertraline	Latine	weight gain	1460	7860	18.6	0.4	17.7	19.4
sertraline	Latine	any side effects	3801	7860	48.4	0.6	47.3	49.5
sertraline	Latine	stopped due to side effects	1916	7860	24.4	0.5	23.4	25.3
sertraline	Latine	stopped due to lack of efficacy	2387	7860	30.4	0.5	29.4	31.4
sertraline	Latine	symptom improvement	4482	7860	57	0.6	55.9	58.1
sertraline	Middle Eastern	anxiety	19	158	12	2.6	7	17.1
sertraline	Middle Eastern	sleep problems	20	158	12.7	2.6	7.5	17.8
sertraline	Middle Eastern	emotional numbness	22	158	13.9	2.8	8.5	19.3
sertraline	Middle Eastern	sexual problems	33	158	20.9	3.2	14.5	27.2
sertraline	Middle Eastern	GI problems	17	158	10.8	2.5	5.9	15.6
sertraline	Middle Eastern	tremor	10	158	6.3	1.9	2.5	10.1
sertraline	Middle Eastern	weight gain	28	158	17.7	3	11.8	23.7
sertraline	Middle Eastern	any side effects	69	158	43.7	3.9	35.9	51.4
sertraline	Middle Eastern	stopped due to side effects	38	158	24.1	3.4	17.4	30.7
sertraline	Middle Eastern	stopped due to lack of efficacy	35	158	22.2	3.3	15.7	28.6
sertraline	Middle Eastern	symptom improvement	97	158	61.4	3.9	53.8	69
sertraline	Admixed	anxiety	355	2268	15.7	0.8	14.2	17.1
sertraline	Admixed	sleep problems	447	2268	19.7	0.8	18.1	21.3
sertraline	Admixed	emotional numbness	497	2268	21.9	0.9	20.2	23.6
sertraline	Admixed	sexual problems	561	2268	24.7	0.9	23	26.5
sertraline	Admixed	GI problems	308	2268	13.6	0.7	12.2	15
sertraline	Admixed	tremor	123	2268	5.4	0.5	4.5	6.4
sertraline	Admixed	weight gain	426	2268	18.8	0.8	17.2	20.4
sertraline	Admixed	any side effects	1150	2268	50.7	1	48.6	52.8
sertraline	Admixed	stopped due to side effects	577	2268	25.4	0.9	23.6	27.2
sertraline	Admixed	stopped due to lack of efficacy	656	2268	28.9	1	27.1	30.8
sertraline	Admixed	symptom improvement	1349	2268	59.5	1	57.5	61.5
sertraline	South Asian	anxiety	13	132	9.8	2.6	4.8	14.9
sertraline	South Asian	sleep problems	29	132	22	3.6	14.9	29
sertraline	South Asian	emotional numbness	29	132	22	3.6	14.9	29
sertraline	South Asian	sexual problems	30	132	22.7	3.6	15.6	29.9
sertraline	South Asian	GI problems	17	132	12.9	2.9	7.2	18.6
sertraline	South Asian	tremor	7	132	5.3	2	1.5	9.1
sertraline	South Asian	weight gain	20	132	15.2	3.1	9	21.3
sertraline	South Asian	any side effects	69	132	52.3	4.3	43.8	60.8
sertraline	South Asian	stopped due to side effects	38	132	28.8	3.9	21.1	36.5
sertraline	South Asian	stopped due to lack of efficacy	34	132	25.8	3.8	18.3	33.2
sertraline	South Asian	symptom improvement	81	132	61.4	4.2	53.1	69.7
citalopram	Female	anxiety	3137	26655	11.8	0.2	11.4	12.2
citalopram	Female	sleep problems	3810	26655	14.3	0.2	13.9	14.7
citalopram	Female	emotional numbness	3911	26655	14.7	0.2	14.2	15.1
citalopram	Female	sexual problems	4721	26655	17.7	0.2	17.3	18.2
citalopram	Female	GI problems	2525	26655	9.5	0.2	9.1	9.8
citalopram	Female	tremor	875	26655	3.3	0.1	3.1	3.5
citalopram	Female	weight gain	4444	26655	16.7	0.2	16.2	17.1
citalopram	Female	any side effects	9833	26655	36.9	0.3	36.3	37.5
citalopram	Female	stopped due to side effects	6126	26655	23	0.3	22.5	23.5
citalopram	Female	stopped due to lack of efficacy	10383	26655	39	0.3	38.4	39.5
citalopram	Female	symptom improvement	14756	26655	55.4	0.3	54.8	56
citalopram	Male	anxiety	540	4970	10.9	0.4	10	11.7
citalopram	Male	sleep problems	725	4970	14.6	0.5	13.6	15.6
citalopram	Male	emotional numbness	882	4970	17.7	0.5	16.7	18.8
citalopram	Male	sexual problems	1461	4970	29.4	0.6	28.1	30.7
citalopram	Male	GI problems	325	4970	6.5	0.4	5.9	7.2
citalopram	Male	tremor	166	4970	3.3	0.3	2.8	3.8
citalopram	Male	weight gain	731	4970	14.7	0.5	13.7	15.7
citalopram	Male	any side effects	2114	4970	42.5	0.7	41.2	43.9
citalopram	Male	stopped due to side effects	1184	4970	23.8	0.6	22.6	25
citalopram	Male	stopped due to lack of efficacy	1910	4970	38.4	0.7	37.1	39.8
citalopram	Male	symptom improvement	2900	4970	58.4	0.7	57	59.7
escitalopram	Female	anxiety	5800	47110	12.3	0.2	12	12.6
escitalopram	Female	sleep problems	7527	47110	16	0.2	15.6	16.3
escitalopram	Female	emotional numbness	7998	47110	17	0.2	16.6	17.3
escitalopram	Female	sexual problems	9604	47110	20.4	0.2	20	20.8
escitalopram	Female	GI problems	4750	47110	10.1	0.1	9.8	10.4
escitalopram	Female	tremor	1468	47110	3.1	0.1	3	3.3
escitalopram	Female	weight gain	8785	47110	18.6	0.2	18.3	19
escitalopram	Female	any side effects	19621	47110	41.6	0.2	41.2	42.1
escitalopram	Female	stopped due to side effects	10455	47110	22.2	0.2	21.8	22.6
escitalopram	Female	stopped due to lack of efficacy	15061	47110	32	0.2	31.5	32.4
escitalopram	Female	symptom improvement	27530	47110	58.4	0.2	58	58.9
escitalopram	Male	anxiety	1010	9441	10.7	0.3	10.1	11.3
escitalopram	Male	sleep problems	1437	9441	15.2	0.4	14.5	15.9
escitalopram	Male	emotional numbness	1786	9441	18.9	0.4	18.1	19.7
escitalopram	Male	sexual problems	3053	9441	32.3	0.5	31.4	33.3
escitalopram	Male	GI problems	741	9441	7.8	0.3	7.3	8.4
escitalopram	Male	tremor	326	9441	3.5	0.2	3.1	3.8
escitalopram	Male	weight gain	1507	9441	16	0.4	15.2	16.7
escitalopram	Male	any side effects	4398	9441	46.6	0.5	45.6	47.6
escitalopram	Male	stopped due to side effects	2220	9441	23.5	0.4	22.7	24.4
escitalopram	Male	stopped due to lack of efficacy	2983	9441	31.6	0.5	30.7	32.5
escitalopram	Male	symptom improvement	5700	9441	60.4	0.5	59.4	61.4
sertraline	Female	anxiety	7412	56521	13.1	0.1	12.8	13.4
sertraline	Female	sleep problems	9628	56521	17	0.2	16.7	17.3
sertraline	Female	emotional numbness	10759	56521	19	0.2	18.7	19.4
sertraline	Female	sexual problems	11490	56521	20.3	0.2	20	20.7
sertraline	Female	GI problems	6634	56521	11.7	0.1	11.5	12
sertraline	Female	tremor	2215	56521	3.9	0.1	3.8	4.1
sertraline	Female	weight gain	10275	56521	18.2	0.2	17.9	18.5
sertraline	Female	any side effects	24981	56521	44.2	0.2	43.8	44.6
sertraline	Female	stopped due to side effects	13194	56521	23.3	0.2	23	23.7
sertraline	Female	stopped due to lack of efficacy	16754	56521	29.6	0.2	29.3	30
sertraline	Female	symptom improvement	34147	56521	60.4	0.2	60	60.8
sertraline	Male	anxiety	1290	10525	12.3	0.3	11.6	12.9
sertraline	Male	sleep problems	1660	10525	15.8	0.4	15.1	16.5
sertraline	Male	emotional numbness	2143	10525	20.4	0.4	19.6	21.1
sertraline	Male	sexual problems	3223	10525	30.6	0.4	29.7	31.5
sertraline	Male	GI problems	946	10525	9	0.3	8.4	9.5
sertraline	Male	tremor	428	10525	4.1	0.2	3.7	4.4
sertraline	Male	weight gain	1551	10525	14.7	0.3	14.1	15.4
sertraline	Male	any side effects	4961	10525	47.1	0.5	46.2	48.1
sertraline	Male	stopped due to side effects	2568	10525	24.4	0.4	23.6	25.2
sertraline	Male	stopped due to lack of efficacy	3300	10525	31.4	0.5	30.5	32.2
sertraline	Male	symptom improvement	6193	10525	58.8	0.5	57.9	59.8

### Sheet: Table S2
Table S2: Associations between CYP2C19 metabolizer status and drug response for the meta-analyzed cross-ancestry cohort.
Ancestry	SSRI	Response	N	OR	OR_CI_lower	OR_CI_upper	pval	sig
All	citalopram	stopped due to lack of efficacy	21634	0.963493	0.934584	0.993296	0.0167215	Nominally significant, p<0.05
All	citalopram	symptom improvement	23852	1.00229	0.988567	1.0162	0.745125	Not significant, p>=0.05
All	citalopram	stopped due to side effects	21608	1.07492	1.04072	1.11023	1.18551e-05	Bonferroni significant, p<(0.05/33)
All	citalopram	any side effects	29282	1.04532	1.01733	1.07409	0.0013725	Bonferroni significant, p<(0.05/33)
All	citalopram	weight gain	29282	1.02991	0.994799	1.06626	0.0958487	Not significant, p>=0.05
All	citalopram	tremor	29239	1.07041	0.996489	1.14982	0.0623728	Not significant, p>=0.05
All	citalopram	GI problems	29282	1.00821	0.963922	1.05454	0.721225	Not significant, p>=0.05
All	citalopram	sexual problems	29282	1.03835	1.00491	1.07291	0.024234	Nominally significant, p<0.05
All	citalopram	emotional numbness	29282	1.04377	1.00656	1.08236	0.0207261	Nominally significant, p<0.05
All	citalopram	sleep problems	29282	1.03168	0.994289	1.07047	0.097749	Not significant, p>=0.05
All	citalopram	anxiety	29282	1.03802	0.997101	1.08061	0.0689925	Not significant, p>=0.05
All	escitalopram	stopped due to lack of efficacy	33340	0.983152	0.959371	1.00752	0.173783	Not significant, p>=0.05
All	escitalopram	symptom improvement	42493	1.00273	0.992363	1.01321	0.607018	Not significant, p>=0.05
All	escitalopram	stopped due to side effects	33340	1.05431	1.02777	1.08153	4.77827e-05	Bonferroni significant, p<(0.05/33)
All	escitalopram	any side effects	52427	1.04163	1.02094	1.06273	6.77594e-05	Bonferroni significant, p<(0.05/33)
All	escitalopram	weight gain	52427	1.02164	0.99647	1.04745	0.0925513	Not significant, p>=0.05
All	escitalopram	tremor	52427	1.02544	0.97089	1.08304	0.367772	Not significant, p>=0.05
All	escitalopram	GI problems	52427	1.00445	0.972173	1.0378	0.789833	Not significant, p>=0.05
All	escitalopram	sexual problems	52427	1.04204	1.01795	1.06669	0.000557342	Bonferroni significant, p<(0.05/33)
All	escitalopram	emotional numbness	52427	1.03602	1.00961	1.06312	0.00723281	Nominally significant, p<0.05
All	escitalopram	sleep problems	52427	1.04543	1.01787	1.07374	0.00111897	Bonferroni significant, p<(0.05/33)
All	escitalopram	anxiety	52427	1.01563	0.985754	1.04641	0.308629	Not significant, p>=0.05
All	sertraline	stopped due to lack of efficacy	39084	0.991594	0.969322	1.01438	0.466424	Not significant, p>=0.05
All	sertraline	symptom improvement	51094	1.01082	1.00094	1.02079	0.0317044	Nominally significant, p<0.05
All	sertraline	stopped due to side effects	39084	1.01884	0.995322	1.04292	0.117231	Not significant, p>=0.05
All	sertraline	any side effects	62046	1.02333	1.00478	1.04222	0.013463	Nominally significant, p<0.05
All	sertraline	weight gain	62046	1.00404	0.980939	1.02768	0.734319	Not significant, p>=0.05
All	sertraline	tremor	62046	1.10299	1.05375	1.15453	2.5896e-05	Bonferroni significant, p<(0.05/33)
All	sertraline	GI problems	62046	1.00594	0.9781	1.03457	0.679229	Not significant, p>=0.05
All	sertraline	sexual problems	62046	1.03234	1.01035	1.05481	0.00375813	Nominally significant, p<0.05
All	sertraline	emotional numbness	62046	1.03268	1.00942	1.05647	0.00565872	Nominally significant, p<0.05
All	sertraline	sleep problems	62046	1.02862	1.00427	1.05356	0.0209839	Nominally significant, p<0.05
All	sertraline	anxiety	62046	1.00405	0.977692	1.03112	0.765847	Not significant, p>=0.05
